# A Translational Model of Compulsive Alcohol Use in Humans

**DOI:** 10.1101/2025.05.21.25328094

**Authors:** Colette Delawalla, Lydia Zindel, Sarah Jung, Alexandra Cohen, Irwin Waldman, Hope Derricott, Rohan H. C. Palmer

## Abstract

Alcohol use disorder (AUD) is heterogenous, and criteria can be met through several expressions of harmful use (Watts et al., 2021) ranging from frequent binge drinking episodes and low-grade excessive consumption (e.g., 2 drinks every evening), to everyday use associated with neurobiological changes seen in active addiction. Precise understanding of use patterns and the cognitive and emotional experiences that drive these patterns are key in both a research context, where neurobiological, genetic, and personality factors may differ amongst use patterns (e.g., Delawalla et al., 2023) and in a clinical intervention context, where intervention for one use pattern may look very different from another (Nadkarni et al., 2022). We derived a four-factor model of compulsive alcohol use (CAU) in a representative sample of N = 2,004 Americans. The CAU model suggests the construct is comprised of *Intrusive Thoughts, Emotionality, Craving,* and *Loss of Control.* Further, we validated the emergent models against collateral measures to verify the structure and predictive value.
