## Supplementary material for "A Translational Model of Compulsive Alcohol Use in Humans": SupMatTab_052025_Rpedits.xlsx

### Sheet: T1.ItemCorr
Correlations
	1	2	3	4	5	6	7	8	9	10	11	12	13	14	15	16	17	18	19	20	21	22	23	24	25	26	27	28	29	30	31	32	33	34	35	36	37	38	39	40
1. OCDS 1 "Occupation with drinking"	-
2. OCDS 2 "Thought frequency"	.841**	-
3. OCDS_3 "Thoughts interfere with functioning"	.525**	.542**	-
4. OCDS 4 "Amount of distress caused by thoughts"	.638**	.636**	.610**	-
5. OCDS 5 "How much effort to resist thoughts"	.502**	.515**	.581**	.567**	-
6. OCDS 6 "Success in diverting thoughts"	.553**	.567**	.599**	.617**	.634**	-
7. OCDS 11 "Upset if not drinking?"	.543**	.547**	.573**	.607**	.514**	.620**	-
8. OCDS 12 "Effort to resist alcohol?"	.484**	.474**	.528**	.518**	.550**	.559**	.653**	-
9. OCDS 13 "Drive to consume?"	.582**	.606**	.532**	.642**	.523**	.602**	.709**	.608**	-
10. OCDS 14 "Control over drinking?"	.557**	.539**	.576**	.628**	.491**	.632**	.659**	.588**	.697**	-
11. ACQ1 "Would drink alcohol"	.376**	.344**	.298**	.327**	.307**	.321**	.399**	.366**	.406**	.365**	-
12. ACQ2 "Miss drinking"	.440**	.430**	.371**	.418**	.339**	.407**	.488**	.419**	.493**	.473**	.570**	-
13. ACQ3 "Not making plans to drink"	.125**	.111**	.075**	.100**	.085**	.138**	.111**	.106**	.107**	.113**	.209**	.243**	-
14. ACQ4 "Could not stop self from drinking"	.371**	.364**	.365**	.381**	.353**	.385**	.399**	.350**	.424**	.440**	.371**	.438**	.103**	-
15. ACQ5 "Wants drink so bad can taste"	.510**	.500**	.496**	.501**	.444**	.494**	.507**	.444**	.521**	.519**	.452**	.596**	.171**	.523**	-
16. ACQ6 "Less irritable if drinking"	.429**	.423**	.352**	.422**	.329**	.399**	.496**	.439**	.490**	.485**	.511**	.598**	.201**	.449**	.611**	-
17. ACQ7 "Would feel less tense"	.375**	.358**	.283**	.331**	.285**	.352**	.429**	.394**	.441**	.398**	.496**	.501**	.197**	.354**	.468**	.669**	-
18. ACQ8 "Drinking would not be satisfying"	.106**	.090**	.047*	.089**	0.0243401	.078**	.053*	.078**	.057*	.070**	.198**	.166**	.361**	.072**	.110**	.183**	.201**	-
19. ACQ9 "Less restless if drinking"	.394**	.385**	.317**	.396**	.320**	.367**	.424**	.375**	.445**	.426**	.467**	.494**	.184**	.372**	.491**	.589**	.580**	.207**	-
20. ACQ10 "Less nervous if drinking"	.350**	.335**	.272**	.317**	.257**	.300**	.410**	.340**	.398**	.356**	.495**	.491**	.178**	.331**	.420**	.593**	.692**	.175**	.598**	-
21. ACQ11 "Easy to pass up"	.214**	.198**	.180**	.197**	.206**	.244**	.240**	.218**	.229**	.252**	.338**	.373**	.391**	.257**	.325**	.361**	.309**	.362**	.327**	.293**	-
22. ACQ12 "Drink would put me in a good mood"	.371**	.342**	.260**	.319**	.298**	.310**	.398**	.372**	.407**	.378**	.568**	.520**	.224**	.322**	.417**	.588**	.662**	.203**	.527**	.660**	.295**	-
23. AUQ 1 "All I want to do right now is drink"	.509**	.492**	.481**	.493**	.450**	.491**	.521**	.459**	.540**	.505**	.548**	.616**	.193**	.514**	.724**	.629**	.513**	.103**	.526**	.495**	.338**	.528**	-
24. AUQ 2 "I do not need a drink now"	-.317**	-.291**	-.331**	-.326**	-.319**	-.364**	-.360**	-.314**	-.351**	-.357**	-.353**	-.427**	-.224**	-.354**	-.498**	-.440**	-.313**	-.166**	-.312**	-.310**	-.377**	-.298**	-.565**	-
25. AUQ 3 "It would be hard to turn down a drink"	.511**	.501**	.451**	.509**	.453**	.485**	.541**	.469**	.552**	.529**	.540**	.589**	.194**	.522**	.667**	.648**	.551**	.130**	.524**	.523**	.395**	.517**	.750**	-.536**	-
26. AUQ 4 "Having a drink now would be perfect"	.420**	.404**	.384**	.423**	.385**	.424**	.441**	.417**	.481**	.445**	.560**	.553**	.205**	.432**	.616**	.627**	.565**	.155**	.530**	.536**	.354**	.607**	.718**	-.472**	.692**	-
27. AUQ 5 "I want a drink so bad I can taste it"	.485**	.474**	.491**	.490**	.462**	.492**	.502**	.441**	.513**	.517**	.455**	.578**	.178**	.518**	.778**	.602**	.466**	.102**	.487**	.450**	.328**	.444**	.763**	-.539**	.723**	.671**	-
28. AUQ 6 "Nothing would be better than a drink now"	.483**	.464**	.444**	.463**	.431**	.479**	.491**	.454**	.514**	.484**	.533**	.590**	.179**	.506**	.716**	.620**	.510**	.131**	.525**	.488**	.352**	.515**	.801**	-.532**	.731**	.747**	.781**	-
29. AUQ 7 "If I had a drink I wouldnt drink it"	-.242**	-.224**	-.216**	-.230**	-.222**	-.245**	-.271**	-.263**	-.283**	-.257**	-.478**	-.394**	-.211**	-.214**	-.327**	-.360**	-.336**	-.207**	-.285**	-.313**	-.361**	-.377**	-.397**	.445**	-.397**	-.419**	-.327**	-.380**	-
30. AUQ 8 "I crave a drink now"	.489**	.476**	.459**	.481**	.434**	.475**	.528**	.462**	.546**	.507**	.559**	.625**	.199**	.491**	.709**	.634**	.548**	.115**	.544**	.522**	.362**	.541**	.778**	-.535**	.740**	.724**	.753**	.774**	-.436**	-
31. IC 1 "DiffICulty limiting alcohol"	.484**	.484**	.451**	.538**	.404**	.497**	.535**	.488**	.550**	.579**	.389**	.513**	.180**	.455**	.538**	.524**	.438**	.103**	.461**	.427**	.322**	.409**	.556**	-.422**	.597**	.510**	.560**	.548**	-.308**	.564**	-
32. IC 2 "Start drinking even if decided not to"	.468**	.456**	.412**	.475**	.376**	.454**	.514**	.475**	.517**	.516**	.448**	.531**	.204**	.438**	.547**	.518**	.467**	.116**	.455**	.442**	.343**	.441**	.606**	-.420**	.616**	.541**	.546**	.592**	-.364**	.604**	.680**	-
33. IC 3 "End up drinking more"	.440**	.413**	.384**	.445**	.352**	.428**	.494**	.470**	.488**	.523**	.416**	.491**	.206**	.401**	.462**	.486**	.474**	.146**	.426**	.449**	.334**	.464**	.529**	-.390**	.561**	.510**	.501**	.523**	-.326**	.516**	.670**	.654**	-
34. IC 4 "Could cut down if wanted"	-.258**	-.239**	-.298**	-.303**	-.281**	-.341**	-.324**	-.285**	-.321**	-.345**	-.205**	-.303**	-.171**	-.275**	-.364**	-.310**	-.214**	-.122**	-.239**	-.207**	-.271**	-.173**	-.377**	.421**	-.361**	-.298**	-.386**	-.369**	.309**	-.376**	-.358**	-.332**	-.299**	-
35. IC 5 "Drinking when would cause problems"	.436**	.431**	.446**	.490**	.404**	.475**	.495**	.427**	.492**	.508**	.369**	.463**	.179**	.447**	.519**	.489**	.401**	.096**	.418**	.392**	.309**	.376**	.544**	-.400**	.539**	.490**	.532**	.536**	-.256**	.532**	.601**	.596**	.584**	-.323**	-
36. IC 6 "Could easily stop afer 1 or 2 drinks"	-.303**	-.287**	-.328**	-.350**	-.304**	-.371**	-.393**	-.366**	-.388**	-.423**	-.280**	-.387**	-.154**	-.325**	-.384**	-.387**	-.339**	-.077**	-.320**	-.335**	-.297**	-.305**	-.413**	.408**	-.441**	-.366**	-.412**	-.397**	.337**	-.412**	-.497**	-.410**	-.487**	.562**	-.407**	-
37. IC 7 "Could stop before becoming drunk"	-.238**	-.251**	-.318**	-.287**	-.265**	-.339**	-.306**	-.277**	-.312**	-.344**	-.228**	-.352**	-.127**	-.292**	-.353**	-.322**	-.256**	-.082**	-.274**	-.245**	-.288**	-.221**	-.357**	.375**	-.366**	-.287**	-.369**	-.351**	.318**	-.345**	-.438**	-.350**	-.408**	.520**	-.379**	.676**	-
38. IC 8 "Urge to continue drinking"	.433**	.428**	.377**	.460**	.367**	.438**	.499**	.432**	.501**	.488**	.372**	.499**	.182**	.407**	.477**	.488**	.466**	.115**	.432**	.435**	.338**	.418**	.514**	-.366**	.549**	.484**	.496**	.509**	-.298**	.526**	.644**	.602**	.671**	-.316**	.597**	-.480**	-.443**	-
39. IC 9 "DiffICulty resisting alcohol"	.473**	.468**	.458**	.502**	.425**	.492**	.502**	.420**	.523**	.512**	.371**	.466**	.163**	.465**	.593**	.484**	.375**	.100**	.413**	.369**	.319**	.365**	.607**	-.455**	.598**	.529**	.602**	.609**	-.288**	.606**	.615**	.594**	.544**	-.374**	.598**	-.385**	-.359**	.592**	-
40. IC 10 "Could slow down if wanted"	-.294**	-.293**	-.359**	-.340**	-.334**	-.403**	-.363**	-.338**	-.399**	-.418**	-.251**	-.368**	-.205**	-.350**	-.450**	-.382**	-.279**	-.123**	-.309**	-.278**	-.326**	-.242**	-.448**	.443**	-.423**	-.371**	-.463**	-.430**	.329**	-.431**	-.440**	-.382**	-.371**	.651**	-.402**	.590**	.587**	-.400**	-.482**	-
**. Correlation is significant at the p< 0.01 level (2-tailed).
*. Correlation is significant at the p<0.05 level (2-tailed).

### Sheet: T2.ItemDesc
Variable	N	Min	Max	M		STD	Variance	Skewness		Kurtosis
				Statistic	Std. Error			Statistic	Std. Error	Statistic	Std. Error
ocds 1 "Occupation with drinking"	2000	0	4	0.65	0.022	0.992	0.984	1.609	0.055	2.01	0.109
ocds 2 "Thought frequency"	1998	0	4	0.6	0.022	0.991	0.982	1.869	0.055	2.957	0.109
ocds 3 "Thoughts interfere with functioning"	2001	0	4	0.36	0.017	0.779	0.607	2.503	0.055	6.508	0.109
ocds 4 "Amount of distress caused by thoughts"	1995	0	4	0.41	0.017	0.763	0.582	2.151	0.055	5.13	0.11
ocds 5 "How much effort to resist thoughts"	1998	0	4	0.52	0.022	0.963	0.927	1.954	0.055	3.098	0.109
ocds 6 "Success in diverting thoughts"	1993	0	4	0.53	0.021	0.926	0.858	1.844	0.055	2.825	0.11
ocds 11 "Upset if not drinking"	1987	0	4	0.66	0.022	0.991	0.983	1.495	0.055	1.452	0.11
ocds 12 "Effort to resist alcohol?"	1994	0	4	0.68	0.024	1.081	1.168	1.46	0.055	1.057	0.11
ocds 13 "Drive to consume?"	1989	0	4	0.69	0.022	1.002	1.005	1.545	0.055	1.731	0.11
ocds 14 "Control over drinking?"	2001	0	4	0.52	0.019	0.855	0.732	1.844	0.055	3.25	0.109
ACQ1 "Would drink alcohol"	1995	0	7	3.61	0.05	2.235	4.993	-0.161	0.055	-1.113	0.11
ACQ2 "Miss drinking"	1993	0	7	2.36	0.044	1.975	3.901	0.566	0.055	-0.577	0.11
ACQ3 "Not making plans to drink"	1991	0	7	3.52	0.049	2.182	4.761	0.025	0.055	-1.224	0.11
ACQ4 "Could not stop self from drinking"	1995	0	7	2	0.05	2.242	5.028	0.873	0.055	-0.499	0.11
ACQ5 "Wants drink so bad can taste"	1992	0	7	1.5	0.043	1.924	3.704	1.206	0.055	0.422	0.11
ACQ6 "Less irritable if drinking"	1992	0	7	2.19	0.048	2.148	4.615	0.586	0.055	-0.893	0.11
ACQ7 "Would feel less tense"	1991	0	7	2.95	0.05	2.217	4.917	0.056	0.055	-1.222	0.11
ACQ8 "Drinking would not be satisfying"	1993	0	7	3.96	0.051	2.262	5.116	-0.325	0.055	-1.119	0.11
ACQ9 "Less restless if drinking"	1988	0	7	2.51	0.047	2.084	4.343	0.359	0.055	-1.024	0.11
ACQ10 "Less nervous if drinking"	1991	0	7	2.97	0.049	2.183	4.764	0.081	0.055	-1.179	0.11
ACQ11 "Easy to pass up"	1991	0	7	3.15	0.047	2.08	4.327	0.327	0.055	-1.1	0.11
ACQ12 "Drink would put me in a good mood"	1985	0	7	3.33	0.046	2.071	4.288	-0.084	0.055	-0.922	0.11
auq 1 "All I want to do right now is drink"	1996	0	7	1.78	0.045	2.021	4.086	0.973	0.055	-0.15	0.11
auq 2 "I do not need a drink now"	1997	0	7	4.93	0.05	2.244	5.034	-0.797	0.055	-0.653	0.109
auq 3 "It would be hard to turn down a drink"	1998	0	7	1.91	0.047	2.101	4.414	0.878	0.055	-0.413	0.109
auq 4 "Having a drink now would be perfect"	1996	0	7	2.2	0.047	2.103	4.423	0.626	0.055	-0.733	0.11
auq 5 "I want a drink so bad I can taste it"	1991	0	7	1.55	0.044	1.947	3.793	1.212	0.055	0.445	0.11
auq 6 "Nothing would be better than a drink now"	1993	0	7	1.78	0.045	2.006	4.024	0.955	0.055	-0.184	0.11
auq 7 "If I had a drink I wouldnt drink it"	1996	0	7	3.76	0.052	2.309	5.332	-0.026	0.055	-1.241	0.11
auq 8 "I crave a drink now"	1996	0	7	1.87	0.046	2.061	4.248	0.88	0.055	-0.353	0.11
ic 1 "Difficulty limiting alcohol"	1999	0	4	0.98	0.027	1.198	1.435	1.014	0.055	-0.128	0.109
ic 2 "Start drinking even if decided not to"	1990	0	4	1.1	0.027	1.206	1.455	0.765	0.055	-0.582	0.11
ic 3 "End up drinking more"	1981	0	4	1.32	0.03	1.318	1.736	0.534	0.055	-1.037	0.11
ic 4 "Could cut down if wanted"	1989	0	4	3	0.026	1.16	1.346	-1.107	0.055	0.368	0.11
ic 5 "Drinking when would cause problems"	1990	0	4	1.04	0.028	1.266	1.602	0.898	0.055	-0.484	0.11
ic 6 "Could easily stop afer 1 or 2 drinks"	1987	0	4	2.87	0.027	1.222	1.493	-0.89	0.055	-0.25	0.11
ic 7 "Could stop before becoming drunk"	1986	0	4	2.95	0.027	1.202	1.444	-1.025	0.055	0.085	0.11
ic 8 "Urge to continue drinking"	1987	0	4	1.31	0.029	1.304	1.701	0.583	0.055	-0.908	0.11
ic 9 "Difficulty resisting alcohol"	1991	0	4	0.91	0.027	1.205	1.452	1.151	0.055	0.162	0.11
ic 10 "Could slow down if wanted"	1996	0	4	3.13	0.025	1.107	1.225	-1.274	0.055	0.857	0.11
Valid N (listwise)	1785

### Sheet: T3.RegTable
Table 5. Regression Results
Model	B	95.0% CI for B		SE B	β	t	p
		LL	UL
PANAS Fear
Total CAU	0.0328362	0.0165835	0.049089	0.00828729	0.203772	3.96224	7.6889e-05
Craving	0.0558002	0.0165122	0.0950881	0.0200329	0.152841	2.78542	0.0053969
Emotionality	0.11	0.057	0.164	0.027	0.21	4.028	0
Loss of Control	0.0308918	0.0079448	0.0538389	0.0117007	0.141273	2.64017	0.00835177
Intrusive Thoughts	0.0619388	0.0351422	0.0887355	0.0136636	0.224932	4.53312	6.16027e-06
PANAS Hostility
Total CAU	0.00895624	-0.00577804	0.0236905	0.00751302	0.0523217	1.1921	0.233367
Craving	0.0113111	-0.0243062	0.0469284	0.0181613	0.029166	0.622816	0.533477
Emotionality	0.0338165	-0.0149189	0.0825518	0.0248502	0.0606019	1.36081	0.173729
Loss of Control	0.0137685	-0.00703465	0.0345716	0.0106075	0.0592742	1.29799	0.194442
Intrusive Thoughts	0.0108885	-0.0134046	0.0351816	0.0123871	0.0372237	0.879022	0.379496
PANAS Guilt
Total CAU	0.00322312	-0.00832858	0.0147748	0.00589022	0.0232758	0.547198	0.584304
Craving	0.00194895	-0.0259751	0.029873	0.0142385	0.00621216	0.136879	0.89114
Emotionality	0.00500098	-0.0332076	0.0432096	0.0194826	0.0110786	0.256689	0.797445
Loss of Control	0.0145517	-0.00175801	0.0308613	0.00831631	0.07744	1.74977	0.0803127
Intrusive Thoughts	0.0149171	-0.00412875	0.0339629	0.00971147	0.0630388	1.53602	0.124693
PANAS Sadness
Total CAU	0.00461009	-0.0072507	0.0164709	0.00604782	0.027019	0.762272	0.445989
Craving	0.00546459	-0.0232066	0.0341358	0.0146195	0.0141362	0.373789	0.708601
Emotionality	0.0150785	-0.0241525	0.0543095	0.0200039	0.0271094	0.753778	0.451073
Loss of Control	-0.00223699	-0.0189831	0.0145091	0.00853884	-0.00966161	-0.261979	0.793365
Intrusive Thoughts	0.0173507	-0.00220472	0.0369061	0.00997132	0.0595078	1.74006	0.0820043
PANAS Joviality
Total CAU	0.00436348	-0.0042186	0.0129456	0.00437601	0.0382424	0.997137	0.31882
Craving	0.00432843	-0.0164171	0.025074	0.0105782	0.0167439	0.409186	0.682448
Emotionality	0.0131704	-0.0152158	0.0415567	0.0144742	0.0354091	0.909927	0.362972
Loss of Control	0.00378385	-0.00833306	0.0159008	0.00617842	0.0244383	0.61243	0.540324
Intrusive Thoughts	0.016	0.002	0.03	0.007	0.081	2.179	0.029
PANAS Self Assurance
Total CAU	0.0168414	0.00574233	0.0279405	0.00565942	0.101636	2.97582	0.0029576
Craving	0.0356828	0.0088529	0.0625126	0.0136806	0.0950475	2.60828	0.00916844
Emotionality	0.0563878	0.0196763	0.0930992	0.0187192	0.104389	3.01229	0.00262576
Loss of Control	0.0170795	0.0014089	0.0327501	0.00799045	0.075957	2.13749	0.0326808
Intrusive Thoughts	0.0217774	0.00347786	0.0400769	0.00933094	0.0769078	2.33389	0.0197014
PANAS Attentiveness
Total CAU	-0.0195891	-0.0329331	-0.00624516	0.00680411	-0.0769498	-2.87902	0.00403211
Craving	-0.0102528	-0.0425093	0.0220037	0.0164476	-0.0177766	-0.62336	0.53312
Emotionality	-0.079682	-0.123819	-0.0355452	0.0225054	-0.0960183	-3.54058	0.000408506
Loss of Control	-0.0504834	-0.0693236	-0.0316432	0.00960662	-0.146138	-5.25506	1.63952e-07
Intrusive Thoughts	-0.0174237	-0.0394245	0.00457714	0.0112182	-0.0400524	-1.55316	0.120546
PANAS Shyness
Total CAU	0.000475733	-0.0129286	0.01388	0.00683485	0.0017723	0.069604	0.944516
Craving	-0.00444532	-0.0368476	0.027957	0.0165219	-0.00730958	-0.269056	0.787915
Emotionality	0.00471671	-0.0396196	0.049053	0.0226071	0.00539034	0.208639	0.834752
Loss of Control	0.00608977	-0.0128355	0.0250151	0.00965003	0.0167186	0.631062	0.528073
Intrusive Thoughts	-0.00226438	-0.0243646	0.0198359	0.0112689	-0.00493651	-0.20094	0.840766
PANAS Fatigue
Total CAU	-0.0214951	-0.0344038	-0.00858648	0.00658213	-0.0996907	-3.26568	0.00111071
Craving	-0.021703	-0.0529072	0.0095012	0.015911	-0.0444271	-1.36402	0.172716
Emotionality	-0.0869149	-0.129612	-0.044218	0.0217712	-0.123655	-3.9922	6.78586e-05
Loss of Control	-0.0407279	-0.0589534	-0.0225024	0.00929321	-0.139197	-4.38254	1.23461e-05
Intrusive Thoughts	-0.0163129	-0.037596	0.00497017	0.0108523	-0.0442733	-1.50318	0.132952
PANAS Serenity
Total CAU	-0.000270102	-0.0197513	0.0192111	0.00993348	-0.000878442	-0.0271911	0.97831
Craving	-0.00843276	-0.0555248	0.0386593	0.0240123	-0.0121051	-0.351185	0.725487
Emotionality	0.00794803	-0.0564884	0.0723844	0.0328562	0.0079295	0.241904	0.80888
Loss of Control	-0.0275579	-0.0550631	-5.2705e-05	0.0140249	-0.0660473	-1.96492	0.049563
Intrusive Thoughts	0.0109673	-0.0211522	0.0430869	0.0163778	0.0208728	0.669647	0.503161
PANAS Surprise
Total CAU	-0.00575595	-0.0223115	0.0107995	0.00844166	-0.017985	-0.681851	0.495413
Craving	-0.0282007	-0.0682204	0.0118191	0.0204061	-0.0388925	-1.38197	0.167136
Emotionality	0.00324376	-0.0515155	0.0580031	0.0279218	0.00310917	0.116173	0.907527
Loss of Control	-0.00268651	-0.026061	0.020688	0.0119187	-0.00618595	-0.225404	0.821688
Intrusive Thoughts	-0.0343358	-0.0616316	-0.00704003	0.0139181	-0.0627822	-2.46698	0.01371
PANAS Negative Affect
Total CAU	-0.0163655	-0.0322762	-0.000454811	0.00811287	-0.164999	-2.01723	0.043807
Craving	-0.0237489	-0.0622099	0.0147122	0.0196113	-0.105684	-1.21098	0.226049
Emotionality	-0.054429	-0.107056	-0.00180252	0.0268343	-0.168339	-2.02834	0.0426597
Loss of Control	-0.0226166	-0.0450807	-0.000152526	0.0114544	-0.168036	-1.97448	0.0484661
Intrusive Thoughts	-0.0326184	-0.0588511	-0.00638578	0.0133761	-0.192447	-2.43857	0.0148331
PANAS Positive Affect
Total CAU	-0.0118742	-0.0253352	0.00158689	0.0068638	-0.060317	-1.72997	0.0837921
Craving	-0.0302434	-0.0627829	0.00229615	0.0165919	-0.067808	-1.82278	0.0684884
Emotionality	-0.0338923	-0.0784164	0.0106318	0.0227028	-0.0528129	-1.49287	0.135632
Loss of Control	-0.00135983	-0.0203653	0.0176456	0.0096909	-0.00509033	-0.14032	0.888421
Intrusive Thoughts	-0.0280027	-0.0501965	-0.00580882	0.0113167	-0.08324	-2.47446	0.0134271
Physical Domain Score
Total CAU	-0.0149403	-0.0387542	0.00887367	0.0121427	-0.0298727	-1.23039	0.218699
Craving	-0.0474092	-0.104975	0.0101565	0.0293528	-0.04184	-1.61515	0.106437
Emotionality	-0.0375616	-0.116329	0.0412058	0.0401636	-0.0230389	-0.935216	0.349791
Loss of Control	-0.0272739	-0.0608964	0.00634868	0.0171442	-0.0401871	-1.59085	0.111802
Intrusive Thoughts	-0.0153908	-0.0546539	0.0238723	0.0200203	-0.0180083	-0.76876	0.442128
Occupational Domain Score
Total CAU	0.00663659	-0.00461737	0.0178906	0.0057384	0.0357119	1.15652	0.247608
Craving	0.00194858	-0.0252557	0.0291529	0.0138715	0.00462806	0.140473	0.8883
Emotionality	0.0198604	-0.0173634	0.0570842	0.0189805	0.0327837	1.04636	0.295523
Loss of Control	0.00699733	-0.00889198	0.0228866	0.00810197	0.0277475	0.863658	0.387881
Intrusive Thoughts	0.0297	0.0111451	0.0482549	0.00946116	0.0935235	3.13915	0.00171947
Social Domain Score
Total CAU	0.0287204	0.00826284	0.049178	0.0104313	0.077977	2.75328	0.0059541
Craving	0.0688315	0.0193793	0.118284	0.0252157	0.0824854	2.72971	0.00639537
Emotionality	0.091	0.023	0.158	0.035	0.076	2.632	0.009
Loss of Control	0.0198179	-0.00906584	0.0487016	0.0147278	0.0396513	1.34561	0.178583
Intrusive Thoughts	0.0438325	0.0101032	0.0775618	0.0171986	0.0696414	2.54861	0.0108905
Personal Domain Score
Total CAU	-0.00826267	-0.0358018	0.0192765	0.0140422	-0.0156388	-0.588416	0.556321
Craving	0.0239069	-0.0426638	0.0904776	0.0339444	0.0199719	0.704295	0.481332
Emotionality	-0.0599303	-0.151019	0.0311588	0.0464464	-0.0347962	-1.29031	0.197094
Loss of Control	-0.0103041	-0.0491862	0.0285781	0.019826	-0.014372	-0.519724	0.603314
Intrusive Thoughts	0.00108633	-0.0443187	0.0464914	0.0231521	0.0012032	0.0469213	0.962581
IAQ Total
Total CAU	0.0466339	0.0384666	0.0548013	0.00416453	0.233781	11.1979	2.91031e-28
Craving	0.104225	0.0844824	0.123968	0.010067	0.230619	10.3532	1.69234e-24
Emotionality	0.14112	0.114106	0.168135	0.0137747	0.217019	10.2449	4.92718e-24
Loss of Control	0.0278264	0.016295	0.0393577	0.00587984	0.102799	4.7325	2.37513e-06
Intrusive Thoughts	0.0976389	0.084173	0.111105	0.00686626	0.286435	14.2201	9.21896e-44
SUPPS Negetiave Urgency Total
Total CAU	0.0580421	0.0427173	0.0733668	0.00781409	0.206447	7.42787	1.63353e-13
Craving	0.148684	0.11164	0.185729	0.0188891	0.233424	7.87145	5.7312e-15
Emotionality	0.173539	0.12285	0.224227	0.0258461	0.189349	6.71432	2.46217e-11
Loss of Control	0.0590346	0.0373978	0.0806713	0.0110326	0.154737	5.35092	9.76792e-08
Intrusive Thoughts	0.083353	0.0580864	0.10862	0.0128835	0.173493	6.46978	1.2343e-10
SUPPS Lack of Perserverance Total
Total CAU	-0.0389598	-0.0613091	-0.0166106	0.0113959	-0.0643912	-3.41876	0.000641857
Craving	-0.0404782	-0.0945033	0.0135468	0.0275474	-0.0295288	-1.4694	0.141883
Emotionality	-0.139718	-0.21364	-0.0657948	0.0376933	-0.0708374	-3.7067	0.000215768
Loss of Control	-0.0689839	-0.100538	-0.0374293	0.0160897	-0.0840197	-4.28745	1.89444e-05
Intrusive Thoughts	-0.067951	-0.104799	-0.0311027	0.0187889	-0.0657206	-3.61654	0.00030606
SUPPS Lack of Premeditation Total
Total CAU	-0.0271489	-0.0498053	-0.00449246	0.0115525	-0.0464495	-2.35004	0.0188694
Craving	-0.038881	-0.0936485	0.0158865	0.027926	-0.0293617	-1.39229	0.163992
Emotionality	-0.077272	-0.152211	-0.00233322	0.0382113	-0.0405558	-2.02223	0.0432875
Loss of Control	-0.0872509	-0.119239	-0.0552627	0.0163108	-0.110008	-5.34926	9.85625e-08
Intrusive Thoughts	-0.0473038	-0.0846584	-0.00994914	0.0190472	-0.047361	-2.48351	0.0130919
SUPPS Sensation Seeking Total
Total CAU	0.00563962	-0.00756283	0.0188421	0.00673194	0.0175282	0.837741	0.402277
Craving	0.00687042	-0.025044	0.0387848	0.0162732	0.00942505	0.422193	0.67293
Emotionality	0.0251244	-0.0185443	0.0687931	0.0222667	0.0239544	1.12834	0.259313
Loss of Control	-0.00194447	-0.0205848	0.0166959	0.00950473	-0.0044536	-0.204579	0.837922
Intrusive Thoughts	0.00663004	-0.0151375	0.0283975	0.0110993	0.0120586	0.597341	0.550349
SUPPS Positive Urgency Total
Total CAU	0.0511341	0.0351112	0.0671571	0.00817011	0.17724	6.25868	4.74929e-10
Craving	0.0726157	0.0338833	0.111348	0.0197497	0.111095	3.6768	0.000242486
Emotionality	0.175028	0.122031	0.228026	0.0270236	0.186106	6.47687	1.17884e-10
Loss of Control	0.0955646	0.072942	0.118187	0.0115353	0.244102	8.28456	2.16019e-16
Intrusive Thoughts	0.0765587	0.050141	0.102976	0.0134704	0.155289	5.68346	1.51636e-08
Note. CI = confidence interval; LL = lower limit; UL = upper limit.
